# Emergence of porcine delta-coronavirus pathogenic infections among children in Haiti through independent zoonoses and convergent evolution

**DOI:** 10.1101/2021.03.19.21253391

**Authors:** John A. Lednicky, Massimiliano S. Tagliamonte, Sarah K. White, Maha A. Elbadry, Md. Mahbubul Alam, Caroline J. Stephenson, Tania S. Bonny, Julia C. Loeb, Taina Telisma, Sonese Chavannes, David A. Ostrov, Carla Mavian, Valerie Madsen Beau De Rochars, Marco Salemi, J. Glenn Morris

## Abstract

Coronaviruses have caused three major epidemics since 2003, including the ongoing SARS-CoV-2 pandemic. In each case, coronavirus emergence in our species has been associated with zoonotic transmissions from animal reservoirs^1,2^, underscoring how prone such pathogens are to spill over and adapt to new species. Among the four recognized genera of the family *Coronaviridae* – *Alphacoronavirus, Betacoronavirus, Deltacoronavirus, Gammacoronavirus*, – human infections reported to date have been limited to alpha- and betacoronaviruses^3^. We identify, for the first time, porcine deltacoronavirus (PDCoV) strains in plasma samples of three Haitian children with acute undifferentiated febrile illness. Genomic and evolutionary analyses reveal that human infections were the result of at least two independent zoonoses of distinct viral lineages that acquired the same mutational signature in the *nsp15* and the *spike* glycoprotein genes by convergent evolution. In particular, structural analysis predicts that one of the changes in the Spike S1 subunit, which contains the receptor-binding domain, may affect protein’s flexibility and binding to the host cell receptor. Our findings not only underscore the ability of deltacoronaviruses to adapt and potentially lead to human-to-human transmission, but also raise questions about the role of such transmissions in development of pre-existing immunity to other coronaviruses, such as SARS-CoV-2.

---

Coronaviruses are enveloped, positive-sense single-stranded RNA viruses that belong to the family *Coronaviridae*, subfamily *Coronavirinae*. They are responsible for respiratory syndromes and hepatic and gastroenteric diseases in birds and mammals^4^. Their host cell binding protein, the Spike (S) glycoprotein, binds to receptors relatively conserved across species^5,6^; this characteristic can facilitate cross-species transmission, and lead to outbreaks and endemicity in the human population, as has already happened multiple times^1,2^. Their propensity for recombination^1,5,7,8^ can also facilitate the escape from local fitness optima and broaden their species tropism^1,5,8-10^.

Porcine deltacoronavirus (PDCoV) is a member of the genus *Deltacoronavirus*, and the virus was reported for the first time in Hong Kong, China, in 2012^11^, and later in the Americas, in 2014^12^. It causes gastrointestinal symptoms in piglets, with transient viremia, which may lead to dehydration and death^13,14^. The virus infects villous epithelial cells of the entire large intestine, although the jejunum and ileum are the primary sites of infection^13,15^. Studies^6,16^ have demonstrated that PDCoV employs the host aminopeptidase N (APN) protein as an entry receptor through an interaction with it *via* domain B of its spike (S) glycoprotein^6^. Further cause of concern are reports of symptomatic infection, in experimental settings, of chickens and turkeys^17^. Human cells were also reported to be permissive to PDCoV infection ^6^. Such evidence suggests that the binding of the PDCoV S glycoprotein to an interspecies conserved site (APN protein) may facilitate direct transmission to non-reservoir species, possibly including humans.

Haiti is part of the island of Hispaniola, and one of the poorest countries in the world^18^. Efforts were made to wipe out the local pig population in the 1980s to eliminate African swine fever from the area^19^. Pigs were then reintroduced from North American populations, mainly the USA and in small part, Canada^19,20^. Pig farming in the country is at a subsistence level, and, to our knowledge, no PDCoV cases have been reported to date in pigs. Our group monitored occurrence of illness among children attending school within a school system operated by the Christianville Foundation in the Gressier region of Haiti from 2012 to 2020^21-24^. During that time period, free medical care was provided to children at the school clinic. Among children seen at the clinic, respiratory and diarrheal illnesses were most common, followed by acute undifferentiated febrile illnesses (fever with no clear localizing symptoms) that were reported by approximately 16% of clinic attendees^21^.
